# Assessing the lack of diversity in genetics research across neurodegenerative diseases: a systematic review of the GWAS Catalog and literature

**DOI:** 10.1101/2024.01.08.24301007

**Authors:** Caroline Jonson, Kristin S. Levine, Julie Lake, Linnea Hertslet, Lietsel Jones, Dhairya Patel, Jeff Kim, Sara Bandres-Ciga, Nancy Terry, Ignacio F. Mata, Cornelis Blauwendraat, Andrew B. Singleton, Mike A. Nalls, Jennifer S. Yokoyama, Hampton L. Leonard

## Abstract

**Importance:** The under-representation of participants with non-European ancestry in genome-wide association studies (GWAS) is a critical issue that has significant implications, including hindering the progress of precision medicine initiatives. This issue is particularly significant in the context of neurodegenerative diseases (NDDs), where current therapeutic approaches have shown limited success. Addressing this under-representation is crucial to harnessing the full potential of genomic medicine in underserved communities and improving outcomes for NDD patients.

**Objective:** Our primary objective was to assess the representation of non-European ancestry participants in genetic discovery efforts related to NDDs. We aimed to quantify the extent of inclusion of diverse ancestry groups in NDD studies and determine the number of associated loci identified in more inclusive studies. Specifically, we sought to highlight the disparities in research efforts and outcomes between studies predominantly involving European ancestry participants and those deliberately targeting non-European or multi-ancestry populations across NDDs.

**Evidence Review:** We conducted a systematic review utilizing existing GWAS results and publications to assess the inclusion of diverse ancestry groups in neurodegeneration and neurogenetics studies. Our search encompassed studies published up to the end of 2022, with a focus on identifying research that deliberately included non-European or multi-ancestry cohorts. We employed rigorous methods for the inclusion of identified articles and quality assessment.

**Findings:** Our review identified a total of 123 NDD GWAS. Strikingly, 82% of these studies predominantly featured participants of European ancestry. Endeavors specifically targeting non-European or multi-ancestry populations across NDDs identified only 52 risk loci. This contrasts with predominantly European studies, which reported over 90 risk loci for a single disease.

Encouragingly, over 65% of these discoveries occurred in 2020 or later, indicating a recent increase in studies deliberately including non-European cohorts.

**Conclusions and relevance:** Our findings underscore the pressing need for increased diversity in neurodegenerative research. The significant under-representation of non-European ancestry participants in NDD GWAS limits our understanding of the genetic underpinnings of these diseases. To advance the field of neurodegenerative research and develop more effective therapies, it is imperative that future investigations prioritize and harness the genomic diversity present within and across global populations.

**Abstract and highlights:** *Key Points:* Question
What is the state of ancestral inclusivity in genetic studies of neurodegenerative diseases? Findings
A systematic review of 123 publications on neurodegenerative diseases shows a focus on European populations, with only 18% of studies including any non-European ancestry data. Among 52 novel loci identified in non-European studies, 28 were from multi-ancestry studies (which included Europeans), 21 from East Asian studies, and 3 from other populations. Meaning
This significant disparity underscores the need for more inclusive research approaches in neurodegenerative diseases, emphasizing multi-ancestry and non-European populations to advance precision medicine and develop treatments effective for diverse populations.
