## Supplementary Table 1 for "Assessing the lack of diversity in genetics research across neurodegenerative diseases: a systematic review of the GWAS Catalog and literature"

### Sheet: Sheet1
GWAS Catalog serach terms:
Alzheimer’s disease; late-onset Alzheimer's disease; family history of Alzheimer’s disease; multiple sclerosis; dementia; frontotemporal dementia; lewy body dementia; vascular dementia; amyotrophic lateral sclerosis; sporadic amyotrophic lateral sclerosis; Parkinson’s disease; young adult-onset Parkinsonism; myasthenia gravis and late-onset myasthenia gravis.
National Library of Medicine search terms:
#1 - Alzheimer disease[mh] OR Parkinson disease[mh] OR Lewy Body Disease[mh] OR Amyotrophic Lateral Sclerosis[mh] OR Frontotemporal Dementia[mh] OR Multiple Sclerosis[mh] OR Dementia, Vascular[mh] OR Myasthenia Gravis[mh] OR Alzheimer[tiab] OR alzheimer's[tiab] OR "Alzheimer-type dementia*"[tiab] OR "parkinson's disease"[tiab] OR "parkinson disease"[tiab] OR "lewy body disease"[tiab] OR "lewy bod…
#2 - Genome-Wide Association Study[mh] OR "genome-wide association stud*"[tiab] OR "genome wide association stud*"[tiab] OR "whole genome association stud*"[tiab] OR "genome wide association analysis"[tiab] OR "genome wide association scan"[tiab] OR "genome wide-association analysis"[tiab] OR "genome-wide association scan"[tiab] OR genome-wide[tiab] OR "genome wide"[tiab] OR GWAS[tiab]
#3 - African Continental Ancestry Group[mh] OR Continental Population Groups[mh] OR Black People[mh] OR Blacks[mh] OR Black OR African American[mh] OR Asian Continental Ancestry Group[mh] OR Asian People[mh] OR East Asian People[mh] OR Central Asian People[mh] OR North Asian People[mh] OR Southeast Asian People[mh] OR West Asian People[mh] OR Asians[mh] OR Caribbean People[mh] OR Middle Eastern P…
