## Supplementary Table 2 for "Assessing the lack of diversity in genetics research across neurodegenerative diseases: a systematic review of the GWAS Catalog and literature"

### Sheet: Sheet1
Study ID	Year	Title	Reviewer Name	Author	Disease	Ancestry
Ahmeti 2013	2013	Age of onset of amyotrophic lateral sclerosis is modulated by a locus on 1p34.1	Consensus	Ahmeti K.	ALS	EUR
Andlauer 2016	2016	Novel multiple sclerosis susceptibility loci implicated in epigenetic regulation	Consensus	Andlauer T.	MS	EUR
Bandr√©s-Ciga 2016	2016	Genome-wide assessment of Parkinson's disease in a Southern Spanish population	Consensus	Bandr√©s-Ciga S.	PD	EUR
Bandres-Ciga 2019	2019	The Genetic Architecture of Parkinson Disease in Spain: Characterizing Population-Specific Risk, Differential Haplotype Structures, and Providing Etiologic Insight	Consensus	Bandres-Ciga S.	PD	EUR
Beecham 2013	2013	Analysis of immune-related loci identifies 48 new susceptibility variants for multiple sclerosis	Consensus	International Multiple Sclerosis Genetics Consortium (IMSGC)	MS	EUR
Beecham 2014	2014	Genome-wide association meta-analysis of neuropathologic features of Alzheimer's disease and related dementias	Consensus	Beecham G.	LBD,AD	EUR
Beecham 2015	2015	PARK10 is a major locus for sporadic neuropathologically confirmed Parkinson disease	Consensus	Beecham G.	PD	EUR
Bellenguez 2022	2022	New insights into the genetic etiology of Alzheimer's disease and related dementias	Consensus	Bellenguez C.	AD	EUR
Benyamin 2017	2017	Cross-ethnic meta-analysis identifies association of the GPX3-TNIP1 locus with amyotrophic lateral sclerosis	Consensus	Benyamin B.	ALS	EAS, EUR
Bi 2020	2020	A Fast and Accurate Method for Genome-Wide Time-to-Event Data Analysis and Its Application to UK Biobank	Consensus	Bi W.	PD,AD	EUR
Blauwendraat 2019	2019	Parkinson's disease age at onset genome-wide association study: Defining heritability, genetic loci, and α-synuclein mechanisms	Consensus	Blauwendraat C.	PD	EUR
Blauwendraat 2020	2020	Genetic modifiers of risk and age at onset in GBA associated Parkinson's disease and Lewy body dementia	Consensus	Blauwendraat C.	LBD,PD	EUR
Blauwendraat 2021	2021	Investigation of Autosomal Genetic Sex Differences in Parkinson's Disease	Consensus	Blauwendraat C.	PD	EUR
Bracher-Smith 2022	2022	Whole genome analysis in APOE4 homozygotes identifies the DAB1-RELN pathway in Alzheimer's disease pathogenesis	Consensus	Bracher-Smith M.	AD	EUR
Brolin 2022	2022	Insights on Genetic and Environmental Factors in Parkinson's Disease from a Regional Swedish Case-Control Cohort	Consensus	Brolin K.	PD	EUR
Chang 2017	2017	A meta-analysis of genome-wide association studies identifies 17 new Parkinson's disease risk loci	Consensus	Chang D.	PD	EUR
Chen 2016	2016	A genome-wide association study on amyotrophic lateral sclerosis in the Taiwanese Han population	Consensus	Chen C.	ALS	EAS
Chia 2021	2021	Genome sequencing analysis identifies new loci associated with Lewy body dementia and provides insights into its genetic architecture	Consensus	Chia R.	LBD	EUR
Chia 2022	2022	Identification of genetic risk loci and prioritization of genes andpathways for myasthenia gravis: a genome-wide association study	Consensus	Chia R.	MG	EUR
Chung 2012	2012	Genomic determinants of motor and cognitive outcomes in Parkinson's disease	Consensus	Chung S.	PD	EUR
Chung 2022	2022	Genome-wide association and multi-omics studies identify MGMT as a novel risk gene for Alzheimer's disease among women	Consensus	Chung J.	AD	EUR
Cummings 2012	2012	Genome-Wide Association and Linkage Study in the Amish Detects a Novel Candidate Late-Onset Alzheimer Disease Gene	Consensus	Cummings A.	AD	EUR
Davis 2013	2013	Parkinson disease loci in the mid-western Amish	Consensus	Davis M.	PD	EUR
Deng 2013	2013	Genome-wide association analyses in Han Chinese identify two new susceptibility loci for amyotrophic lateral sclerosis	Consensus	Deng M.	ALS	EAS
Diekstra 2014	2014	C9orf72 and UNC13A are shared risk loci for amyotrophic lateral sclerosis and frontotemporal dementia: a genome-wide meta-analysis	Consensus	Diekstra F.	ALS,FTD	EUR
Ferrari 2014	2014	Frontotemporal dementia and its subtypes: a genome-wide association study	Consensus	Ferrari R.	FTD	EUR
Ferrari 2015	2015	A genome-wide screening and SNPs-to-genes approach to identify novel genetic risk factors associated with frontotemporal dementia	Consensus	Ferrari R.	FTD	EUR
Ferrari 2017	2017	Effects of Multiple Genetic Loci on Age at Onset in Frontotemporal Dementia	Consensus	Ferrari R.	FTD	EUR
Fogh 2014	2014	A genome-wide association meta-analysis identifies a novel locus at 17q11.2 associated with sporadic amyotrophic lateral sclerosis	Consensus	Fogh I.	ALS	EUR
Fogh 2016	2016	Association of a Locus in the CAMTA1 Gene With Survival in Patients With Sporadic Amyotrophic Lateral Sclerosis	Consensus	Fogh I.	ALS	EUR
Fongang 2022	2022	A meta-analysis of genome-wide association studies identifies new genetic loci associated with all-cause and vascular dementia	Consensus	Fongang B.	VaD	AAC,EUR,AMR,EAS
Foo 2017	2017	Genome-wide association study of Parkinson's disease in East Asians	Consensus	Foo J.	PD	EAS
Foo 2020	2020	Identification of Risk Loci for Parkinson Disease in Asians and Comparison of Risk Between Asians and Europeans: A Genome-Wide Association Study	Consensus	Foo J.	PD	EAS,EUR
Gaj 2012	2012	Identification of a late onset Alzheimer's disease candidate risk variant at 9q21.33 in Polish patients	Consensus	Gaj P.	AD	EUR
Gan-Or 2015	2015	The Alzheimer disease BIN1 locus as a modifier of GBA-associated Parkinson disease	Consensus	Gan-Or Z.	PD	EUR
Giacalone 2015	2015	Analysis of genes, pathways and networks involved in disease severity and age at onset in primary-progressive multiple sclerosis	Consensus	Giacalone G.	MS	EUR
Goris 2014	2014	No evidence for shared genetic basis of common variants in multiple sclerosis and amyotrophic lateral sclerosis	Consensus	Goris A.	ALS,MS	EUR
Gregersen 2012	2012	Risk for Myasthenia Gravis Maps to a (151)Pro -> Ala Change in TNIP1 and to Human Leukocyte Antigen-B*08	Consensus	Gregersen P.	MG	EUR
Grover 2022	2022	Genome-wide Association and Meta-analysis of Age at Onset in Parkinson Disease: Evidence From the COURAGE-PD Consortium	Consensus	Grover S.	PD	EAS,EUR
Guerreiro 2018	2018	Investigating the genetic architecture of dementia with Lewy bodies: a two-stage genome-wide association study	Consensus	Guerreiro R.	LBD	EUR
Herold 2016	2016	Family-based association analyses of imputed genotypes reveal genome-wide significant association of Alzheimer's disease with OSBPL6, PTPRG, and PDCL3	Consensus	Herold C.	AD	EUR
Hill-Burns 2014	2014	Identification of a novel Parkinson's disease locus via stratified genome-wide association study	Consensus	Hill-Burns E.	PD	EUR
Hill-Burns 2016	2016	Identification of genetic modifiers of age-at-onset for familial Parkinson's disease	Consensus	Hill-Burns E.	PD	EUR
Hirano 2015	2015	A genome-wide association study of late-onset Alzheimer's disease in a Japanese population	Consensus	Hirano A.	AD	EAS
Horimoto 2021	2021	Admixture mapping reveals the association between Native American ancestry at 3q13.11 and reduced risk of Alzheimer's disease in Caribbean Hispanics	Consensus	Horimoto A.	AD	AAC
Hu 2016	2016	A Pooling Genome-Wide Association Study Combining a Pathway Analysis for Typical Sporadic Parkinson's Disease in the Han Population of Chinese Mainland	Consensus	Hu Y.	PD	EAS
Huang 2017	2017	A common haplotype lowers PU.1 expression in myeloid cells and delays onset of Alzheimer's disease	Consensus	Huang K.	AD	EUR
Iacoangeli 2020	2020	Genome-wide Meta-analysis Finds the ACSL5-ZDHHC6 Locus Is Associated with ALS and Links Weight Loss to the Disease Genetics	Consensus	Iacoangeli A.	ALS	EAS, EUR
Isobe 2015	2015	An ImmunoChip study of multiple sclerosis risk in African Americans	Consensus	Isobe N.	MS	AAC
Jansen 2019	2019	Genome-wide meta-analysis identifies new loci and functional pathways influencing Alzheimer's disease risk	Consensus	Jansen I.	AD	EUR
Jia 2021	2021	Prediction of Alzheimer's disease using multi-variants from a Chinese genome-wide association study	Consensus	Jia L.	AD	EAS
Jokubaitis 2022	2022	Not all roads lead to the immune system: the genetic basis of multiple sclerosis severity	Consensus	Jokubaitis V.	MS	EUR
Jonsson 2013	2013	Variant of TREM2 associated with the risk of Alzheimer's disease	Consensus	Jonsson T.	AD	EUR
Jun-G 2016	2016	A novel Alzheimer disease locus located near the gene encoding tau protein	Consensus	Jun G.	AD	EUR
Jun-G 2017	2017	Transethnic genome-wide scan identifies novel Alzheimer's disease loci	Consensus	Jun G.	AD	EAS,MDE,AAC,EUR
Kamboh 2012	2012	Genome-wide association analysis of age-at-onset in Alzheimer's disease	Consensus	Kamboh M.	AD	EUR
Kamboh 2012	2012	Genome-wide association study of Alzheimer's disease	Consensus	Kamboh M.	AD	EUR
Kang 2021	2021	Potential Novel Genes for Late-Onset Alzheimer's Disease in East-Asian Descent Identified by APOE-Stratified Genome-Wide Association Study	Consensus	Kang S.	AD	EAS
Kim 2022	2022	Multi-ancestry genome-wide meta-analysis in Parkinson's disease	Consensus	Kim J.	PD	AMR,AAC,EAS,EUR
Kulminski 2018	2018	Strong impact of natural-selection-free heterogeneity in genetics of age-related phenotypes	Consensus	Kulminski A.	AD	EUR
Kunkle 2019	2019	Genetic meta-analysis of diagnosed Alzheimer's disease identifies new risk loci and implicates AB, tau, immunity and lipid processing	Consensus	Kunkle B.	AD	EUR
Kunkle 2021	2021	Novel Alzheimer Disease Risk Loci and Pathways in African American Individuals Using the African Genome Resources Panel: A Meta-analysis	Consensus	Kunkle B.	AD	AAC
Kwee 2012	2012	A high-density genome-wide association screen of sporadic ALS in US veterans	Consensus	Kwee L.	ALS	EUR
Lake 2022	2022	Multi-ancestry meta-analysis and fine-mapping in Alzheimer's Disease	Consensus	Lake J.	AD	EAS,AAC,EUR
Lambert 2013	2013	Meta-analysis of 74,046 individuals identifies 11 new susceptibility loci for Alzheimer's disease	Consensus	Lambert J.	AD	EUR
Lee 2017	2017	Single-nucleotide polymorphisms are associated with cognitive decline at Alzheimer's disease conversion within mild cognitive impairment patients	Consensus	Lee E.	AD	EUR
Li 2021	2021	Use of Deep-Learning Genomics to Discriminate Healthy Individuals from Those with Alzheimer's Disease or Mild Cognitive Impairment	Consensus	Li L.	AD	EUR
Li 2021	2021	Genetic Modifiers of Age at Onset for Parkinson's Disease in Asians: A Genome-Wide Association Study	Consensus	Li C.	PD	EAS,EUR
Li 2022	2022	Genetic Determinants of Survival in Parkinson's Disease in the Asian Population	Consensus	Li C.	PD	EAS
Lill 2012	2012	Comprehensive research synopsis and systematic meta-analyses in Parkinson's disease genetics: The PDGene database	Consensus	Lill C.	PD	EAS,EUR
Lo 2019	2019	Identification of genetic heterogeneity of Alzheimer's disease across age	Consensus	Lo M.	AD	EUR
Loesch 2021	2021	Characterizing the Genetic Architecture of Parkinson's Disease in Latinos	Consensus	Loesch D.	PD	AMR
Marioni 2018	2018	GWAS on family history of Alzheimer's disease	Consensus	Marioni R.	AD	EUR
Martinelli-Boneschi 2012	2012	A genome-wide association study in progressive multiple sclerosis	Consensus	Martinelli-Boneschi F.	MS	EUR
Matesanz 2012	2012	Genome-wide association study of multiple sclerosis confirms a novel locus at 5p13.1	Consensus	Matesanz F.	MS	EUR
McLaughlin 2015	2015	A second-generation Irish genome-wide association study for amyotrophic lateral sclerosis	Consensus	McLaughlin R.	ALS	EUR
Mez 2017	2017	Two novel loci, COBL and SLC10A2, for Alzheimer's disease in African Americans	Consensus	Mez J.	AD	AAC
Miron 2018	2018	CDK5RAP2 gene and tau pathophysiology in late-onset sporadic Alzheimer's disease	Consensus	Miron J.	AD	EUR
Miyashita 2013	2013	SORL1 is genetically associated with late-onset Alzheimer's disease in Japanese, Koreans and Caucasians	Consensus	Miyashita A.	AD	EAS,EUR
Moreno-Grau 2019	2019	Genome-wide association analysis of dementia and its clinicalendophenotypes reveal novel loci associated with Alzheimer's disease andthree causality networks: The GR@ACE project	Consensus	Moreno-Grau S.	VaD,AD	EUR
Na 2014	2014	Whole-genome analysis in Korean patients with autoimmune myasthenia gravis	Consensus	Na S.	MG	EAS
Nakamura 2020	2020	A multi-ethnic meta-analysis identifies novel genes, including ACSL5, associated with amyotrophic lateral sclerosis	Consensus	Nakamura R.	ALS	EAS, EUR
Nalls 2014	2014	Large-scale meta-analysis of genome-wide association data identifies six new risk loci for Parkinson's disease	Consensus	Nalls M.	PD	EUR
Nalls 2019	2019	Identification of novel risk loci, causal insights, and heritable risk for Parkinson's disease: a meta-analysis of genome-wide association studies	Consensus	Nalls M.	PD	EUR
Nazarian 2019	2019	Genome-wide analysis of genetic predisposition to Alzheimer's disease and related sex disparities	Consensus	Nazarian A.	AD	EUR
Nicolas 2018	2018	Genome-wide Analyses Identify KIF5A as a Novel ALS Gene	Consensus	Nicolas A.	ALS	EUR
Ordoñez 2015	2015	Genomewide admixture study in Mexican Mestizos with multiple sclerosis	Consensus	Ordoñez G.	MS	AMR
Pankratz 2012	2012	Meta-analysis of Parkinson's disease: identification of a novel locus, RIT2	Consensus	Pankratz N.	PD	EUR
Park 2021	2021	Novel Alzheimer's disease risk variants identified based on whole-genome sequencing of APOE E4 carriers	Consensus	Park J.	AD	EAS
Patsopoulos 2019	2019	Multiple sclerosis genomic map implicates peripheral immune cells and microglia in susceptibility	Consensus	Patsopoulos N.	MS	EUR
Pérez-Palma 2014	2014	Overrepresentation of glutamate signaling in Alzheimer's disease: network-based pathway enrichment using meta-analysis of genome-wide association studies	Consensus	Pérez-Palm E.	AD	EUR
Pottier 2018	2018	Potential genetic modifiers of disease risk and age at onset in patients with frontotemporal lobar degeneration and GRN mutations: a genome-wide association study	Consensus	Pottier C.	FTD	EUR
Pottier 2019	2019	Genome-wide analyses as part of the international FTLD-TDP whole-genome sequencing consortium reveals novel disease risk factors and increases support for immune dysfunction in FTLD	Consensus	Pottier C.	FTD	EUR
Real 2022	2022	Association between the LRP1B and APOE loci in the development of Parkinson's disease dementia	Consensus	Real R.	PD	EUR
Reitz 2013	2013	Variants in the ATP-Binding Cassette Transporter (ABCA7), Apolipoprotein E epsilon 4, and the Risk of Late-Onset Alzheimer Disease in African Americans	Consensus	Reitz C.	AD	AAC
Renton 2015	2015	A genome-wide association study of myasthenia gravis	Consensus	Renton A.	MG	EUR
Reus 2021	2021	Genome-wide association study of frontotemporal dementia identifies a C9ORF72 haplotype with a median of 12-G4C2 repeats that predisposes to pathological repeat expansions	Consensus	Reus L.	FTD	EUR
Rodrigo 2021	2021	Imputation and Reanalysis of ExomeChip Data Identifies Novel, Conditional and Joint Genetic Effects on Parkinson's Disease Risk	Consensus	Rodrigo L.	PD	EUR
Rongve 2019	2019	GBA and APOE E4 associate with sporadic dementia with Lewy bodies in European genome wide association study	Consensus	Rongve A.	LBD	EUR
Sakaue 2021	2021	A cross-population atlas of genetic associations for 220 human phenotypes	Consensus	Sakaue S.	MG ,PD	EAS,EUR
Schwartzentruber 2021	2021	Genome-wide meta-analysis, fine-mapping and integrative prioritization implicate new Alzheimer's disease risk genes	Consensus	Schwartzentruber J.	AD	EUR
Seldin 2016	2016	Genome-Wide Association Study of Late-Onset Myasthenia Gravis: Confirmation of TNFRSF11A and Identification of ZBTB10 and Three Distinct HLA Associations	Consensus	Seldin M.	MG	EUR
Sherva 2014	2014	Genome-wide association study of the rate of cognitive decline in Alzheimer's disease	Consensus	Sherva R.	AD	EUR
Sherva 2022	2022	African ancestry GWAS of dementia in a large military cohort identifies significant risk loci	Consensus	Sherva R.	AD	AAC
Shigemizu 2021	2021	Ethnic and trans-ethnic genome-wide association studies identify new loci influencing Japanese Alzheimer's disease risk	Consensus	Shigemizu D.	AD	EAS,EUR
Siitonen 2017	2017	Genetics of early-onset Parkinson's disease in Finland: exome sequencing and genome-wide association study	Consensus	Siitonen A.	PD	EUR
Sims 2017	2017	Rare coding variants in PLCG2, ABI3, and TREM2 implicate microglial-mediated innate immunity in Alzheimer's disease	Consensus	Sims R.	AD	EUR
Sorosina 2022	2022	A multi-step genomic approach prioritized TBKBP1 gene as relevant for multiple sclerosis susceptibility	Consensus	Sorosina M.	MS	EUR
Steri 2017	2017	Overexpression of the Cytokine BAFF and Autoimmunity Risk	Consensus	Steri M.	MS	EUR
Tan 2021	2021	Genome-Wide Association Studies of Cognitive and Motor Progression in Parkinson's Disease	Consensus	Tan M.	PD	EUR
Tosto 2015	2015	F-box/LRR-repeat protein 7 is genetically associated with Alzheimer's disease	Consensus	Tosto G.	AD	AAC
van Rheenen 2021	2021	Common and rare variant association analyses in amyotrophic lateral sclerosis identify 15 risk loci with distinct genetic architectures and neuron-specific biology	Consensus	van Rheenen	ALS	EAS,EUR
Vandebergh 2021	2021	Genetic Variation in WNT9B Increases Relapse Hazard in Multiple Sclerosis	Consensus	Vandebergh M.	MS	EUR
vanRheenen 2016	2016	Genome-wide association analyses identify new risk variants and the genetic architecture of amyotrophic lateral sclerosis	Consensus	van Rheenen W.	ALS	EUR
Vardarajan 2018	2018	Whole genome sequencing of Caribbean Hispanic families with late-onset Alzheimer's disease	Consensus	Vardarajan B.	AD	AAC
Wallen 2018	2018	Plasticity-related gene 3 (LPPR1) and age at diagnosis of Parkinson disease	Consensus	Wallen Z.	PD	EUR
Wang 2015	2015	Genetic Determinants of Survival in Patientswith Alzheimer's Disease	Consensus	Wang X.	AD	EUR
Wang 2021	2021	Similar Genetic Architecture of Alzheimer's Disease and Differential APOE Effect Between Sexes	Consensus	Wang H.	AD	EUR
Wei 2019	2019	Identification of TYW3/CRYZ and FGD4 as susceptibility genes for amyotrophic lateral sclerosis	Consensus	Wei L.	ALS	EAS
Wightman 2021	2021	A genome-wide association study with 1,126,563 individuals identifies newrisk loci for Alzheimer's disease	Consensus	Wightman D.	AD	EUR
Witoelar 2018	2018	Meta-analysis of Alzheimer's disease on 9,751 samples from Norway and IGAP study identifies four risk loci	Consensus	Witoelar A.	AD	EUR
Xie 2014	2014	Genome-wide association study combining pathway analysis for typical sporadic amyotrophic lateral sclerosis in Chinese Han populations	Consensus	Xie T.	ALS	EAS
Yashin 2018	2018	Hidden heterogeneity in Alzheimer's disease: Insights from genetic association studies and other analyses	Consensus	Yashin A.	AD	EUR
