## Supplementary Table 3 for "Assessing the lack of diversity in genetics research across neurodegenerative diseases: a systematic review of the GWAS Catalog and literature"

### Sheet: Sheet1
Group	Abbreviation	Diseases	Notable Aims
Multi-Partner Consortium to Expand Dementia Research in Latin America	ReDlat		leveraging connections with research communities in Latin America to grow a diverse database of dementia resources
NIH’s Center for Alzheimer’s and Related Dementias	CARD		creating training materials, generating data to complement existing efforts, and supporting researchers in diverse communities.
Genetic Architecture of Parkinson disease in India	GAP-India		plans to develop a large clinical/genomic biobank in India for PD
Latin American Research Consortium on the Genetics of PD	LARGE-PD		address inclusivity and genomic differences within and across Latino populations in Parkinson’s disease
Global Parkinson’s Genetics Program	GP2		*genotype >150,000 individuals from around the world in order to better understand Parkinson’s disease *increase diversity in the investigators making use of the data, providing training and resources to ensure an open and equal field of play
Black and African Americans Connections to Parkinson’s Disease Study (GP2 Funded)	BLAACPD		assess the genetic architecture of PD of Black and African Americans
European DLB consortium	E-DLB		study dementia with Lewy Bodies (DLB) and collect longitudinal, clinical, and biomarker data from 20 countries in Europe, Australia, US, Japan, Columbia, and China
Northeast Amyotrophic Lateral Sclerosis Consortium	NEALS		study amyotrophic lateral sclerosis (ALS) and motor neuron disease in more than 130 sites, including centers in Japan, Israel, Mexico, Canada, Australia, and Italy
European Network to Cure ALS	ENCALS		study amyotrophic lateral sclerosis (ALS) and motor neuron disease in Europe
Pan-Asian Consortium for Treatment and Research in ALS	PACTALS		study amyotrophic lateral sclerosis (ALS) and motor neuron disease in the Asia-Pacific region.
